# Zapping the brain to enhance sport performance? Evidence from an umbrella review of the effect of transcranial direct current stimulation on physical performance

**DOI:** 10.1101/2024.03.07.24303915

**Authors:** Darías Holgado, Daniel Sanabria, Miguel A. Vadillo, Rafael Román-Caballero

## Abstract

Concepts such as "neuro-doping" or brain doping have contributed to an expansion in the area of transcranial direct current stimulation (tDCS) and its impact over exercise and physical performance in recent years. Here we assess the evidence supporting the healthy population using an umbrella review of meta-analyses investigating the role of tDCS to enhance exercise performance. We identified 9 meta-analyses encompassing 50 crossover studies and 683 participants that met our inclusion criteria. Despite the fact that most meta-analyses reported a positive effect of tDCS, our analyses revealed overly low statistical power in the primary studies, publication bias, and large variability in pre-processing and analytic decisions. Indeed, a specification-curve analysis showed that the final effect could range from *g* = −0.23 to *g* = 0.33, depending on decisions such as the formula used for estimating the effect size and multiple additional analytic steps. Moreover, a meta-analysis of all the primary studies included in the umbrella review showed a small effect of tDCS (*g*_z_ = 0.28, 95%CI [0.18, 0.39]) that became substantially smaller and inconclusive after accounting for publication bias, *g*_rm_ = 0.10, 95%CrI [−0.04, 0.20], *BF*_10_ = 0.99. In summary, our findings highlight that current evidence, from both individual studies and meta-analyses, does not conclusively support the idea that tDCS enhances performance outcomes.
