## Supplementary Material 2 for "Zapping the brain to enhance sport performance? Evidence from an umbrella review of the effect of transcranial direct current stimulation on physical performance"

### Sheet: Hoja1
Study	Year	Pre-registered	Power_Analysis	d_ref	SampleSize_est	Ref_article
Abdelmoula_Baudry_2016	2016	No	Yes		8	Cogiamanian et al. (2007)
Abdelmoula_Baudry_2019	2019	No	No
Alix-Fages_2020	2020	No	No
Angius_Hopker_2015	2015	No	No
Angius_Mauger_2018	2018	No	No
Angius_Pageaux_2016	2016	No	No
Angius_Santarnecchi_2019	2019	No	No
Baldari_2018	2018	No	Yes	0.6	9	Vitor-Costa et al. (2015)	Usan una d, pero su diseño es de un ANOVA 3 condiciones
Barwood_2016	2016	No	No
Byrne_2019	2019	No	Yes	0.54	13	Oki et al. (2016)	Dicen 13, pero luego reclutan 23. Parece que el cálculo fue a posteriori
Chen_2021	2021	No	No
Ciccone_2019	2019	No	No
Codella_2020	2020	No	Yes	0.7	17	-
Cogiamanian_2007	2007	No	No
daSilvaMachado_2021	2021	Yes	Yes	0.9	9	Vitor-Costa et al. (2015)
Flood_2017	2017	No	Yes		8	Cogiamanian et al. (2007)
Fortes_2021	2021	No	Yes	0.35	16	Kamali et al. (2019); Lattari, Campos, et al. (2020)	No está claro si el efecto es una d o eta. Tienen dos grupos
Frazer_Williams_2016	2016	No	No
Frazer_Williams_2017	2017	No	No
Gallo_2022	2022	No	No
Grospretre_2021	2021	Yes	No
Hazime_2017	2017	No	No
Hendy_Kidgell_2013	2013	No	Yes		30	Cogiamanian et al. (2007); Tanaka et al. (2009)
Hendy_Kidgell_2014	2014	No	Yes		10	Tanaka et al. (2009)	Mismo autores, mismo estudio, para la estimación del efecto, pero muestras diferentes.
Hendy_Teo_2015	2015	No	Yes	0.3	8	Kidgell et al. (2011)
Holgado_2019	2019	Yes	Yes	0.77	36	-
Huang_2019	2019	No	No
Kamali_2019	2019	Yes	Yes		20	Vitor-Costa et al. (2015); Kamali et al. (2019); Angius et al. (2016); Borducchi et al. (2016); Hazime et al. (2017)
Kan_2013	2013	No	No
Kenville_2020	2020	No	Yes	0.8	10	Vargas et al. (2018); Tanaka et al. (2009); Maeda et al. (2017)	La estimación es de 10 y usan usan un efecto de la "familia f".
Lattari_Andrade_2016	2016	No	No
Lattari_Campos_2020	2020	No	No
Lattari_Rosa_Filho_2020	2020	No	Yes	1.02	15	Tanaka et al. (2009)	No tiene mucho sentido lo que reportan. Dicen que usan "Test family= F-tests", pero luego usan un d'cohen 1,02
Lattari_Soares_2018	2018	No	No
Liang_2022	2022	No	No
Mesquita_2019	2019	No	No
Mesquita_2020	2020	No	No
Muthalib_2013	2013	No	No
Okano_2015	2015	No	No
Oki_Clark_2019	2019	No	No
Oki_Mahato_2016	2016	No	No
Park_2019	2019	No	No
Park_2023	2023	No	No
Penna_2021	2021	No	Yes	0.93	10	Staiano et al. (2018)	El efecto está sacado de un estudio de fatiga mental (también hay una condición de fatiga mental en este estudio)
Pollastri_2020	2020	No	No
Radel_2017	2017	Yes	Yes	0.3	22	-
Sales_2016	2016	No	No
Valenzuela_2019	2019	No	Yes		7	-
Vargas_2018	2018	No	No
Vitor-Costa_2015	2015	No	Yes	0.25	11
Williams_2013	2013	No	No
Wrightson_2020	2020	Yes	Yes	0.94	22	Williams et al. (2013); Angius et al. (2016)
